# Matched marrow and blood profiling reveals compartment- and feature-specific liquid-biopsy signals in multiple myeloma

**DOI:** 10.64898/2026.09.09.26358882

**Authors:** Dor D. Abelman, Jenna Eagles, Stephanie Pedersen, David S. Scott, Arnavaz Danesh, Jeff P. Bruce, Stephenie D. Prokopec, Aimee Wong, Ellen N. Wei, Saumil Shah, Darrell White, Irwindeep Sandhu, Kevin Song, Alli Murugesan, Anthony Reiman, Suzanne Trudel, Trevor J. Pugh

## Abstract

Multiple myeloma is bone-marrow-predominant, motivating marrow plasma cell-free DNA (cfDNA) as a tumor-proximal liquid biopsy. We tested whether marrow plasma cfDNA better represents the myeloma genome than peripheral blood cfDNA by profiling matched marrow plasma cells and both cfDNA compartments from 74 patients across 372 cfDNA sample time points. Tumor fractions correlated between compartments (r=0.84), but marrow plasma cfDNA was not a superior surrogate: peripheral-blood cfDNA matched or exceeded marrow-plasma cfDNA for marrow-defined CNA and mutation recovery (77.4% vs 72.0%; 69.2% vs 65.4%), with high specificity. Disease-associated features were detected in 69/74 peripheral-blood and 68/74 marrow-plasma profiles. BCR clonotypes were the highest-recovery feature, with BM-dominant clonotypes recovered in 31/34 callable profiles per compartment. At high tumor fraction, adverse-lesion sensitivity reached 100% in both cfDNA compartments. Marrow plasma cfDNA showed distinct, handling-sensitive fragmentomic architecture (LOOCV AUC=0.910), demonstrating performance depends on compartment, biomarker class, tumor fraction and processing context.
