## Supplementary Table 1 for "Matched marrow and blood profiling reveals compartment- and feature-specific liquid-biopsy signals in multiple myeloma"

participant_id	PB_cfDNA_volume_mL_sum	PB_cfDNA_yield_ng_sum	PB_cfDNA_DNA_input_ng_max	BM_plasma_cfDNA_yield_ng_sum	BM_plasma_cfDNA_volume_mL_sum	flow_cd138_pct_BM_cells	edta_mnc_cells_millions_BM_cells	cd138_cells_millions_BM_cells	BM_plasma_cfDNA_DNA_input_ng_max	qc_verdict_BM_plasma_cfDNA	failure_notes_BM_plasma_cfDNA	PB_cfDNA_targeted_panel_available	BM_plasma_cfDNA_targeted_panel_available	BM_plasma_cell_reference_available	PB_sWGS_available	BM_plasma_cfDNA_sWGS_available	BCR_callable_available	translocation_callable_available
ALQ-01	17	686	83	3400	9.7	NA	NA	NA	83	NA	NA	TRUE	FALSE	FALSE	TRUE	TRUE	FALSE	FALSE
ALQ-02	16.8	238	83	1310	10	NA	NA	NA	83	NA	NA	TRUE	FALSE	FALSE	TRUE	TRUE	FALSE	FALSE
ALQ-03	17.7	134.8	70.2	2620	7.9	NA	NA	NA	83	NA	NA	FALSE	FALSE	FALSE	TRUE	TRUE	FALSE	FALSE
ALQ-04	10.4	1916	83	1450	7.4	NA	NA	NA	83	NA	NA	TRUE	FALSE	FALSE	TRUE	TRUE	FALSE	FALSE
ALQ-05	10	55.8	68.6	2680	5.7	NA	NA	NA	83	NA	NA	TRUE	TRUE	FALSE	TRUE	TRUE	FALSE	TRUE
ALQ-06	10.8	1054	83	3480	6.4	NA	NA	NA	83	NA	NA	TRUE	TRUE	FALSE	TRUE	TRUE	FALSE	TRUE
ALQ-07	12.6	74.6	34.41	234	2.6	NA	NA	NA	83	NA	NA	TRUE	FALSE	FALSE	TRUE	TRUE	FALSE	FALSE
ALQ-08	14.8	948	83	1580	1.2	NA	NA	NA	83	NA	NA	TRUE	TRUE	FALSE	TRUE	TRUE	FALSE	TRUE
ALQ-09	17	512	83	536.4	3	NA	NA	NA	83	NA	NA	TRUE	FALSE	FALSE	TRUE	TRUE	FALSE	FALSE
ALQ-10	15.5	358	83	396	2	NA	NA	NA	83	NA	NA	TRUE	FALSE	FALSE	TRUE	TRUE	FALSE	FALSE
ALQ-11	10	180	83	667.8	2.5	NA	NA	NA	83	NA	NA	FALSE	FALSE	FALSE	TRUE	TRUE	FALSE	FALSE
ALQ-12	14.6	92.6	35.2	104	2.4	NA	NA	NA	83	NA	NA	TRUE	FALSE	FALSE	TRUE	TRUE	FALSE	FALSE
ALQ-13	17.3	213	83	2898	7	NA	NA	NA	83	NA	NA	TRUE	TRUE	FALSE	TRUE	TRUE	FALSE	TRUE
ALQ-14	16.9	44	60	2400	8.4	NA	NA	NA	83	NA	NA	TRUE	TRUE	FALSE	TRUE	TRUE	FALSE	TRUE
ALQ-15	14.8	105.8	58.6	1320	7.8	NA	NA	NA	83	NA	NA	TRUE	TRUE	FALSE	TRUE	TRUE	FALSE	TRUE
ALQ-16	16.4	1844	83	6880	8	NA	NA	NA	83	NA	NA	TRUE	TRUE	FALSE	TRUE	TRUE	FALSE	TRUE
ALQ-17	15.8	123.8	66.06	81.2	5.5	NA	NA	NA	73	NA	NA	TRUE	FALSE	FALSE	TRUE	TRUE	FALSE	FALSE
ALQ-18	10.4	195.2	83	8020	7.8	NA	NA	NA	83	NA	NA	TRUE	TRUE	FALSE	TRUE	TRUE	FALSE	TRUE
ALQ-19	17.9	265	83	6580	8	NA	NA	NA	83	NA	NA	TRUE	FALSE	FALSE	TRUE	TRUE	FALSE	FALSE
ALQ-20	17.4	132.4	60.9	2250	8.5	NA	NA	NA	83	NA	NA	TRUE	FALSE	FALSE	TRUE	TRUE	FALSE	FALSE
ALQ-21	13.1	130.8	51.34	498.6	5.9	NA	NA	NA	83	NA	NA	TRUE	FALSE	FALSE	TRUE	TRUE	FALSE	FALSE
M4-01	NA	296.8	20	75	0.85	4.3	98.25	0.91	NA	Pass	NA	TRUE	TRUE	TRUE	TRUE	TRUE	TRUE	TRUE
M4-02	16.8	895.8	20	434	1	1.1	110	21	NA	Pass	NA	TRUE	TRUE	TRUE	TRUE	TRUE	TRUE	TRUE
M4-03	19	598.6	20	1040	1	12	46	1.8	NA	Pass	NA	TRUE	TRUE	TRUE	TRUE	TRUE	TRUE	TRUE
M4-04	20	2854.5	20	125	0.9	1	1.8	NA	NA	Pass	NA	TRUE	TRUE	FALSE	TRUE	TRUE	FALSE	TRUE
M4-05	20.5	921.6	20	152	0.97	0.8	24	0.3	NA	Pass	NA	TRUE	TRUE	TRUE	TRUE	TRUE	TRUE	TRUE
M4-06	22.8	305.2	20	64	0.95	0.6	19	0.74	NA	Pass	NA	TRUE	TRUE	TRUE	TRUE	TRUE	TRUE	TRUE
M4-07	NA	290.7	20	1670	0.87	0.3	15	0.18	NA	Pass	NA	TRUE	TRUE	TRUE	TRUE	TRUE	TRUE	TRUE
M4-08	19.9	5022	83	200.4	0.92	12	81	7.5	NA	Pass	NA	TRUE	TRUE	TRUE	FALSE	FALSE	TRUE	TRUE
M4-09	10	729.6	83	71.52	0.9	2.1	24.25	0.05	NA	Pass	NA	TRUE	TRUE	TRUE	FALSE	FALSE	TRUE	TRUE
M4-10	NA	1646.2	20	151	0.84	NA	NA	NA	NA	Pass	NA	TRUE	TRUE	TRUE	TRUE	TRUE	TRUE	TRUE
M4-11	NA	157.75	20	356	0.94	27.5	20.5	2	NA	Pass	NA	TRUE	TRUE	TRUE	TRUE	TRUE	TRUE	TRUE
M4-12	NA	641.3	20	5960	1	0	148	1	NA	Pass	NA	TRUE	TRUE	TRUE	TRUE	TRUE	TRUE	TRUE
M4-13	19.6	156.62	20	396	0.95	7	34	1.2	NA	Pass	Fail_low_library_yeild	TRUE	TRUE	TRUE	TRUE	TRUE	TRUE	TRUE
M4-14	15	608.5	20	110.25	0.92	14	36	4	NA	Pass	NA	TRUE	TRUE	TRUE	TRUE	TRUE	TRUE	TRUE
M4-15	27	537.7	20	188	1	1	21	0.15	NA	Pass	NA	TRUE	TRUE	TRUE	TRUE	TRUE	TRUE	TRUE
IMG-01	8	118.8	83	42.48	1.5	NA	NA	NA	42.5	NA	NA	TRUE	TRUE	TRUE	TRUE	TRUE	FALSE	TRUE
IMG-02	7.6	44.46	44.46	65.52	0.9	NA	NA	NA	65.52	NA	NA	TRUE	TRUE	TRUE	FALSE	FALSE	FALSE	TRUE
IMG-03	8.5	97.2	83	134.1	0.7	NA	NA	NA	83	NA	NA	TRUE	TRUE	TRUE	TRUE	TRUE	FALSE	TRUE
IMG-04	7.2	77.76	77.76	87.84	1.4	NA	NA	NA	83	NA	NA	TRUE	TRUE	TRUE	TRUE	TRUE	FALSE	TRUE
IMG-05	8	93.6	83	28.62	1	NA	NA	NA	28.62	NA	NA	TRUE	TRUE	TRUE	TRUE	TRUE	FALSE	TRUE
IMG-06	9	264.6	83	172.8	1.9	NA	NA	NA	83	NA	NA	TRUE	TRUE	TRUE	TRUE	TRUE	FALSE	TRUE
IMG-07	7.5	397.8	83	19.44	1.3	NA	NA	NA	19.44	NA	NA	TRUE	TRUE	TRUE	TRUE	TRUE	FALSE	TRUE
IMG-08	8.5	154.8	83	13.68	0.9	NA	NA	NA	13.68	NA	NA	TRUE	TRUE	TRUE	FALSE	FALSE	FALSE	TRUE
IMG-09	7.5	487.8	83	67.86	1.4	NA	NA	NA	67.86	NA	NA	TRUE	TRUE	TRUE	TRUE	TRUE	FALSE	TRUE
IMG-10	8	115.2	83	47.88	0.7	NA	NA	NA	47.88	NA	NA	TRUE	TRUE	TRUE	TRUE	TRUE	FALSE	TRUE
IMG-11	6.9	707.4	83	50.58	0.3	NA	NA	NA	50.58	NA	NA	TRUE	TRUE	TRUE	TRUE	TRUE	FALSE	TRUE
M4-16	22	1269.5	20	1360	0.85	0.6	56.8	2.3	NA	Pass	NA	TRUE	TRUE	TRUE	TRUE	TRUE	TRUE	TRUE
M4-17	13.8	807.4	83	525.6	0.96	4.9	16.7	0.11	NA	Pass	NA	TRUE	TRUE	TRUE	FALSE	FALSE	TRUE	TRUE
M4-18	10	333.9	20	294	0.95	1.6	30	2.8	NA	Pass	NA	TRUE	TRUE	TRUE	TRUE	TRUE	TRUE	TRUE
M4-19	19.6	865.2	20	133	0.86	13.3	30	0.68	NA	Pass	NA	TRUE	TRUE	TRUE	TRUE	TRUE	TRUE	TRUE
M4-20	15	884	20	792	0.95	12	19	4	NA	Pass	Fail_MiSeq	TRUE	TRUE	TRUE	TRUE	FALSE	TRUE	TRUE
M4-21	11.2	261.3	20	1870	0.91	7.7	83	5.1	NA	Pass	NA	TRUE	TRUE	FALSE	TRUE	FALSE	TRUE	TRUE
M4-22	15	119.25	83	40.08	0.98	0.4	34	0.05	NA	Pass	NA	TRUE	TRUE	TRUE	FALSE	FALSE	FALSE	TRUE
M4-23	15	925.6	20	90.96	0.96	3	13.5	0.11	NA	Pass	NA	TRUE	TRUE	TRUE	TRUE	FALSE	TRUE	TRUE
M4-24	NA	12580.5	20	2960	0.8	40	23	4.5	NA	Pass	NA	TRUE	TRUE	TRUE	TRUE	TRUE	TRUE	TRUE
M4-25	20	704.32	83	176.4	0.95	1.2	80	0.2	NA	Pass	NA	TRUE	TRUE	TRUE	FALSE	FALSE	TRUE	TRUE
M4-26	18.4	400.52	83	199.2	0.9	1	84	0.02	NA	Pass	NA	TRUE	TRUE	TRUE	FALSE	FALSE	TRUE	TRUE
M4-27	12.8	471.2	83	482.4	0.94	14.9	2	NA	NA	Pass	NA	TRUE	TRUE	TRUE	FALSE	FALSE	TRUE	TRUE
M4-28	NA	196.62	26.6	352.8	0.97	1.8	7.47	0.11	NA	Pass	NA	TRUE	TRUE	FALSE	FALSE	FALSE	FALSE	TRUE
M4-29	NA	344.83	20	178	0.95	4	14.75	0.43	NA	Pass	NA	TRUE	TRUE	TRUE	TRUE	TRUE	TRUE	TRUE
M4-30	NA	330.6	20	384	0.95	0.6	26.88	0.07	NA	Pass	NA	TRUE	TRUE	FALSE	TRUE	TRUE	FALSE	TRUE
M4-31	13	563.8	20	264	0.95	0.6	84	0.2	NA	Pass	NA	FALSE	TRUE	FALSE	TRUE	TRUE	FALSE	FALSE
M4-32	NA	427.3	20	90.96	0.8	3.3	14	0.44	NA	Pass	NA	TRUE	TRUE	TRUE	TRUE	FALSE	TRUE	TRUE
M4-33	15.7	294.62	83	369.6	0.92	2	100	0.8	NA	Pass	NA	TRUE	TRUE	TRUE	FALSE	FALSE	TRUE	TRUE
M4-34	22	1289.82	83	89.76	0.92	26	15	2.2	NA	Pass	NA	TRUE	TRUE	TRUE	FALSE	FALSE	TRUE	TRUE
M4-35	10	484.8	83	63.36	0.95	15.4	30	6.25	NA	Pass	NA	TRUE	TRUE	TRUE	FALSE	FALSE	TRUE	TRUE
M4-36	10	355.2	83	27.6	0.94	18.2	1.4	NA	NA	Pass	NA	TRUE	TRUE	TRUE	FALSE	FALSE	TRUE	TRUE
M4-37	10	229.92	83	35.28	0.96	12	56	0.88	NA	Pass	NA	TRUE	TRUE	TRUE	FALSE	FALSE	TRUE	TRUE
M4-38	14.8	434.1	20	1250	0.93	2.2	200	0.34	NA	Pass	NA	TRUE	TRUE	TRUE	TRUE	TRUE	FALSE	FALSE
M4-39	22	2088.16	83	128.4	0.92	0.4	122	0.04	NA	Pass	NA	TRUE	TRUE	TRUE	FALSE	FALSE	FALSE	TRUE
M4-40	16.9	390.6	83	2124	1.12	13.1	107	12	NA	Pass	NA	TRUE	TRUE	TRUE	FALSE	FALSE	TRUE	TRUE
M4-41	18.7	263.62	83	164.4	0.9	1.6	64	0.2	NA	Pass	NA	TRUE	TRUE	TRUE	FALSE	FALSE	TRUE	TRUE
M4-42	20	2740.4	83	300	0.9	11.2	80	5	NA	Pass	NA	TRUE	TRUE	TRUE	FALSE	FALSE	TRUE	TRUE
