## Supplementary Table 2 for "Matched marrow and blood profiling reveals compartment- and feature-specific liquid-biopsy signals in multiple myeloma"

stratum_label	stratum_definition	processing_context_label	feature	feature_label	unit	n_pairs	PB_median	BM_median	BM_minus_PB_median_delta	BM_minus_PB_median_delta_display	paired_wilcoxon_p	paired_wilcoxon_p_label	direction	local_vs_shipped_delta_wilcoxon_p	local_vs_shipped_delta_bh_q	local_vs_shipped_significant_bh_0_05	local_vs_shipped_delta_test
All paired baseline PB/BM cfDNA pairs	All same-patient, same-timepoint paired baseline PB/BM cfDNA pairs	All processing contexts	median_insert_size	Median insert size	bp	51	168	170	2	2	0.00457	0.00457	BM > PB	NA	NA	NA	Not applicable to tumor-fraction stratum summary rows
High TF pair	High TF pair: maximum paired PB/BM cfDNA tumor fraction >= 5%	All processing contexts	median_insert_size	Median insert size	bp	34	167.5	170	1	1	0.0489	0.04890	BM > PB	NA	NA	NA	Not applicable to tumor-fraction stratum summary rows
Low TF pair	Low TF pair: maximum paired PB/BM cfDNA tumor fraction < 5%	All processing contexts	median_insert_size	Median insert size	bp	17	168	170	3	3	0.0436	0.04360	BM > PB	NA	NA	NA	Not applicable to tumor-fraction stratum summary rows
All paired baseline PB/BM cfDNA pairs	All same-patient, same-timepoint paired baseline PB/BM cfDNA pairs	All processing contexts	short_fragment_fraction_lt150	Short-fragment fraction <150 bp	percentage points	51	0.179	0.244	0.038	3.8	8.1e-05	<0.001	BM > PB	NA	NA	NA	Not applicable to tumor-fraction stratum summary rows
High TF pair	High TF pair: maximum paired PB/BM cfDNA tumor fraction >= 5%	All processing contexts	short_fragment_fraction_lt150	Short-fragment fraction <150 bp	percentage points	34	0.192	0.242	0.038	3.8	0.0043	0.004300	BM > PB	NA	NA	NA	Not applicable to tumor-fraction stratum summary rows
Low TF pair	Low TF pair: maximum paired PB/BM cfDNA tumor fraction < 5%	All processing contexts	short_fragment_fraction_lt150	Short-fragment fraction <150 bp	percentage points	17	0.178	0.247	0.075	7.5	0.0121	0.012100	BM > PB	NA	NA	NA	Not applicable to tumor-fraction stratum summary rows
Processing context	Strict same-patient, same-timepoint baseline PB/BM cfDNA pairs stratified by BM plasma processing context	Local / non-shipped	short_fragment_fraction_lt150	Short-fragment fraction <150 bp	percentage points	11	0.20491	0.27828	0.030091	3.0091	0.0234	0.0234000000	BM > PB	0.991	0.991	FALSE	Wilcoxon rank-sum test on patient-level paired BM-minus-PB deltas
Processing context	Strict same-patient, same-timepoint baseline PB/BM cfDNA pairs stratified by BM plasma processing context	Overnight-shipped	short_fragment_fraction_lt150	Short-fragment fraction <150 bp	percentage points	40	0.17417	0.22435	0.053613	5.3613	0.00101	0.0010100000	BM > PB	0.991	0.991	FALSE	Wilcoxon rank-sum test on patient-level paired BM-minus-PB deltas
Processing context	Strict same-patient, same-timepoint baseline PB/BM cfDNA pairs stratified by BM plasma processing context	Local / non-shipped	long_fragment_fraction_221_400	Long-fragment fraction 221-400 bp	percentage points	11	0.093301	0.12312	0.047835	4.7835	0.00669	0.0066900000	BM > PB	0.159	0.359	FALSE	Wilcoxon rank-sum test on patient-level paired BM-minus-PB deltas
Processing context	Strict same-patient, same-timepoint baseline PB/BM cfDNA pairs stratified by BM plasma processing context	Overnight-shipped	long_fragment_fraction_221_400	Long-fragment fraction 221-400 bp	percentage points	40	0.090283	0.17819	0.073349	7.3349	9.62e-07	<0.001	BM > PB	0.159	0.359	FALSE	Wilcoxon rank-sum test on patient-level paired BM-minus-PB deltas
Processing context	Strict same-patient, same-timepoint baseline PB/BM cfDNA pairs stratified by BM plasma processing context	Local / non-shipped	median_insert_size	Median insert size	bp	11	167	167	1	1	0.655	0.6550000000	BM > PB	0.233	0.366	FALSE	Wilcoxon rank-sum test on patient-level paired BM-minus-PB deltas
Processing context	Strict same-patient, same-timepoint baseline PB/BM cfDNA pairs stratified by BM plasma processing context	Overnight-shipped	median_insert_size	Median insert size	bp	40	168.5	171	2.5	2.5	0.0036	0.0036000000	BM > PB	0.233	0.366	FALSE	Wilcoxon rank-sum test on patient-level paired BM-minus-PB deltas
Processing context	Strict same-patient, same-timepoint baseline PB/BM cfDNA pairs stratified by BM plasma processing context	Local / non-shipped	mono_nucleosomal_fraction_150_180	Mono-nucleosomal fraction 150-180 bp	percentage points	11	0.57443	0.49626	-0.09969	-9.969	0.00669	0.0066900000	BM < PB	0.166	0.359	FALSE	Wilcoxon rank-sum test on patient-level paired BM-minus-PB deltas
Processing context	Strict same-patient, same-timepoint baseline PB/BM cfDNA pairs stratified by BM plasma processing context	Overnight-shipped	mono_nucleosomal_fraction_150_180	Mono-nucleosomal fraction 150-180 bp	percentage points	40	0.56832	0.31803	-0.18226	-18.226	5.84e-08	<0.001	BM < PB	0.166	0.359	FALSE	Wilcoxon rank-sum test on patient-level paired BM-minus-PB deltas
Processing context	Strict same-patient, same-timepoint baseline PB/BM cfDNA pairs stratified by BM plasma processing context	Local / non-shipped	mono_di_ratio	Mono:di-nucleosomal ratio	ratio units	11	9.4086	6.2772	-5.3349	-5.3349	0.0051	0.0051000000	BM < PB	0.9	0.99	FALSE	Wilcoxon rank-sum test on patient-level paired BM-minus-PB deltas
Processing context	Strict same-patient, same-timepoint baseline PB/BM cfDNA pairs stratified by BM plasma processing context	Overnight-shipped	mono_di_ratio	Mono:di-nucleosomal ratio	ratio units	40	9.8492	4.0551	-5.0932	-5.0932	8.98e-07	<0.001	BM < PB	0.9	0.99	FALSE	Wilcoxon rank-sum test on patient-level paired BM-minus-PB deltas
Processing context	Strict same-patient, same-timepoint baseline PB/BM cfDNA pairs stratified by BM plasma processing context	Local / non-shipped	insert_size_entropy	Insert-size entropy	entropy units	11	7.0039	7.4961	0.65654	0.65654	0.00386	0.0038600000	BM > PB	0.106	0.359	FALSE	Wilcoxon rank-sum test on patient-level paired BM-minus-PB deltas
Processing context	Strict same-patient, same-timepoint baseline PB/BM cfDNA pairs stratified by BM plasma processing context	Overnight-shipped	insert_size_entropy	Insert-size entropy	entropy units	40	6.9586	8.1101	0.92908	0.92908	4e-08	<0.001	BM > PB	0.106	0.359	FALSE	Wilcoxon rank-sum test on patient-level paired BM-minus-PB deltas
Processing context	Strict same-patient, same-timepoint baseline PB/BM cfDNA pairs stratified by BM plasma processing context	Local / non-shipped	fragmentation_ratio_abs_mean	5 Mb fragmentation-ratio absolute mean	x10^-3	11	0.0073244	0.0064083	-0.00058877	-0.58877	0.0185	0.0185000000	BM < PB	0.00241	0.0265	TRUE	Wilcoxon rank-sum test on patient-level paired BM-minus-PB deltas
Processing context	Strict same-patient, same-timepoint baseline PB/BM cfDNA pairs stratified by BM plasma processing context	Overnight-shipped	fragmentation_ratio_abs_mean	5 Mb fragmentation-ratio absolute mean	x10^-3	40	0.0068788	0.0066494	-0.00018599	-0.18599	0.245	0.2450000000	BM < PB	0.00241	0.0265	TRUE	Wilcoxon rank-sum test on patient-level paired BM-minus-PB deltas
Processing context	Strict same-patient, same-timepoint baseline PB/BM cfDNA pairs stratified by BM plasma processing context	Local / non-shipped	motif_entropy	5' end-motif entropy	entropy units	11	7.5881	7.6196	0.01912	0.01912	0.0113	0.0113000000	BM > PB	0.196	0.359	FALSE	Wilcoxon rank-sum test on patient-level paired BM-minus-PB deltas
Processing context	Strict same-patient, same-timepoint baseline PB/BM cfDNA pairs stratified by BM plasma processing context	Overnight-shipped	motif_entropy	5' end-motif entropy	entropy units	40	7.5857	7.627	0.035599	0.035599	1.55e-05	<0.001	BM > PB	0.196	0.359	FALSE	Wilcoxon rank-sum test on patient-level paired BM-minus-PB deltas
Processing context	Strict same-patient, same-timepoint baseline PB/BM cfDNA pairs stratified by BM plasma processing context	Local / non-shipped	motif_gc	5' end-motif GC burden	percentage points	11	0.48117	0.47842	-0.00071354	-0.071354	0.307	0.3070000000	BM < PB	0.59	0.812	FALSE	Wilcoxon rank-sum test on patient-level paired BM-minus-PB deltas
Processing context	Strict same-patient, same-timepoint baseline PB/BM cfDNA pairs stratified by BM plasma processing context	Overnight-shipped	motif_gc	5' end-motif GC burden	percentage points	40	0.48124	0.47768	-0.0047569	-0.47569	0.0505	0.0505000000	BM < PB	0.59	0.812	FALSE	Wilcoxon rank-sum test on patient-level paired BM-minus-PB deltas
Processing context	Strict same-patient, same-timepoint baseline PB/BM cfDNA pairs stratified by BM plasma processing context	Local / non-shipped	motif_cpg	5' end-motif CpG burden	percentage points	11	0.034908	0.037072	0.00033975	0.033975	0.307	0.3070000000	BM > PB	0.846	0.99	FALSE	Wilcoxon rank-sum test on patient-level paired BM-minus-PB deltas
Processing context	Strict same-patient, same-timepoint baseline PB/BM cfDNA pairs stratified by BM plasma processing context	Overnight-shipped	motif_cpg	5' end-motif CpG burden	percentage points	40	0.035297	0.037448	0.0018469	0.18469	0.027	0.0270000000	BM > PB	0.846	0.99	FALSE	Wilcoxon rank-sum test on patient-level paired BM-minus-PB deltas
Processing context	Strict same-patient, same-timepoint baseline PB/BM cfDNA pairs stratified by BM plasma processing context	Local / non-shipped	motif_distance_to_healthy_pb_centroid	5' motif distance to healthy PB centroid	x10^-3	11	0.00034655	0.00036203	-2.968e-05	-0.02968	0.965	0.9650000000	BM < PB	0.0201	0.111	FALSE	Wilcoxon rank-sum test on patient-level paired BM-minus-PB deltas
Processing context	Strict same-patient, same-timepoint baseline PB/BM cfDNA pairs stratified by BM plasma processing context	Overnight-shipped	motif_distance_to_healthy_pb_centroid	5' motif distance to healthy PB centroid	x10^-3	40	0.00035635	0.0008899	0.00057874	0.57874	5.16e-07	<0.001	BM > PB	0.0201	0.111	FALSE	Wilcoxon rank-sum test on patient-level paired BM-minus-PB deltas
