## Supplementary Table 3 for "Matched marrow and blood profiling reveals compartment- and feature-specific liquid-biopsy signals in multiple myeloma"

section	row_id	row_label	role	retained_in_final_framework	used_for_primary_claims	cf_vaf_min	cf_alt_min	cf_depth_min	bm_reference_vaf_min	bm_reference_alt_min	bm_reference_depth_min	mean_balanced_accuracy	mean_sensitivity	mean_specificity	mean_ppv	mean_driver_sensitivity	event_union_n	cfdna_only_event_n	cfdna_only_event_ratio	threshold_rank	bmcf_balanced_accuracy	pb_balanced_accuracy	compartment_specific_balanced_accuracy	performance_metric_scale	notes
Reference	bm_pc_reference	BM plasma-cell mutation reference	Fixed BM reference comparator	TRUE	TRUE	NA	NA	NA	0.1	4	0	NA	NA	NA	NA	NA	NA	NA	NA	NA	NA	NA	NA	Proportion (0-1)	Primary BM plasma-cell reference required VAF >= 0.10 and ALT >= 4. BM cells are used as a reference comparator and not as absolute biological truth.
Candidate grid	cfdna_threshold_grid	Candidate cfDNA threshold grid	Screened cfDNA candidate thresholds	TRUE	FALSE	0.0010; 0.0025; 0.0050; 0.0075; 0.0100	4; 6; 8; 10; 12	0; 250; 500; 1000; 1500	0.1	4	0	NA	NA	NA	NA	NA	NA	NA	NA	NA	NA	NA	NA	Proportion (0-1)	The source grid screened 125 candidate cfDNA thresholds across VAF alternate-read and depth cutoffs before selecting final tiers.
Selected tiers	tier1_primary_shared	Tier 1 primary shared cfDNA threshold	Primary cfDNA mutation tier	TRUE	TRUE	0.0075	12	500	0.1	4	0	0.83	0.673	0.986	0.417	0.63	90	51	0.567	1	0.82	0.84	NA	Proportion (0-1)	Selected because it maximized mean BM plasma-cell-referenced balanced accuracy while preserving high specificity and limiting cfDNA-only event burden. Shared Tier 1 was used for primary concordance detectability and clinical association claims.
Selected tiers	tier2_exploratory_shared	Tier 2 exploratory shared cfDNA threshold	Exploratory sensitivity tier	TRUE	FALSE	0.0050	8	250	0.1	4	0	0.825	0.673	0.977	0.297	0.63	129	87	0.674	23	NA	NA	NA	Proportion (0-1)	Retained to preserve lower-support sensitivity-oriented observations for audit and sensitivity analyses. Excluded from primary concordance detectability and clinical association claims because cfDNA-only event burden was higher than Tier 1.
Framework decision	shared_tier1_only	Shared Tier 1 only	Candidate analysis framework	FALSE	FALSE	0.0075	12	500	0.1	4	0	NA	NA	NA	NA	NA	NA	NA	NA	NA	0.82	0.84	NA	Proportion (0-1)	Conservative but discards preserved exploratory cfDNA signal that may be biologically interesting.
Framework decision	shared_tier1_plus_tier2	Shared Tier 1 primary plus Tier 2 exploratory	Final selected analysis framework	TRUE	TRUE	0.0075; 0.0050	12; 8	500; 250	0.1	4	0	NA	NA	NA	NA	NA	NA	NA	NA	NA	0.82	0.84	NA	Proportion (0-1)	Best balance of clinical defensibility and signal preservation. Main analyses stay conservative with Tier 1 while exploratory cfDNA-only signal remains explicit and segregated in Tier 2.
Framework decision	compartment_specific_tier1	Compartment-specific Tier 1	Candidate analysis framework	FALSE	FALSE	NA	NA	NA	0.1	4	0	NA	NA	NA	NA	NA	NA	NA	NA	NA	NA	NA	NA	Proportion (0-1)	Not adopted because compartment-specific thresholding added interpretive complexity and reviewer friction without materially changing conclusions.
Compartment-specific candidate	best_bmcf_specific	Best BM cfDNA-specific threshold	Rejected compartment-specific candidate	FALSE	FALSE	0.0075	12	0	0.1	4	0	NA	NA	NA	NA	NA	NA	NA	NA	NA	NA	NA	0.82	Proportion (0-1)	Best BM cfDNA-specific threshold was VAF >= 0.0075 ALT >= 12 DEPTH >= 0. It was not adopted because the shared Tier 1 rule achieved the same rounded BM cfDNA balanced accuracy.
Compartment-specific candidate	best_pb_specific	Best PB cfDNA-specific threshold	Rejected compartment-specific candidate	FALSE	FALSE	0.0100	4	1500	0.1	4	0	NA	NA	NA	NA	NA	NA	NA	NA	NA	NA	NA	0.841	Proportion (0-1)	Best PB cfDNA-specific threshold was VAF >= 0.0100 ALT >= 4 DEPTH >= 1500. The marginal rounded gain over shared Tier 1 PB cfDNA balanced accuracy did not justify a compartment-specific primary framework.
