## Supplementary Table 4 for "Matched marrow and blood profiling reveals compartment- and feature-specific liquid-biopsy signals in multiple myeloma"

candidate_id	bm_vaf	bm_alt	bm_depth	is_reference	n_bm_events	n_bm_drivers	n_bm_patients	bm_to_pb_sensitivity	bm_to_bmcf_sensitivity	bm_to_pb_driver_sensitivity	bm_to_bmcf_driver_sensitivity	bm_only	bm_pb_shared_only	bm_bmcf_shared_only	all3	jaccard_vs_reference	driver_jaccard_vs_reference	delta_events_vs_reference	delta_drivers_vs_reference	top_driver_genes
bm_vaf_0.100_alt_04_depth_000	0.1	4	0	TRUE	28	25	23	0.643	0.571	0.64	0.56	7	5	3	13	1	1	0	0	NRAS(8);KRAS(7);TP53(4);BRAF(2);ATM(1);IDH1(1);MAX(1);PTPN11(1)
bm_vaf_0.100_alt_06_depth_000	0.1	6	0	FALSE	28	25	23	0.643	0.571	0.64	0.56	7	5	3	13	1	1	0	0	NRAS(8);KRAS(7);TP53(4);BRAF(2);ATM(1);IDH1(1);MAX(1);PTPN11(1)
bm_vaf_0.100_alt_04_depth_050	0.1	4	50	FALSE	28	25	23	0.643	0.571	0.64	0.56	7	5	3	13	1	1	0	0	NRAS(8);KRAS(7);TP53(4);BRAF(2);ATM(1);IDH1(1);MAX(1);PTPN11(1)
bm_vaf_0.100_alt_06_depth_050	0.1	6	50	FALSE	28	25	23	0.643	0.571	0.64	0.56	7	5	3	13	1	1	0	0	NRAS(8);KRAS(7);TP53(4);BRAF(2);ATM(1);IDH1(1);MAX(1);PTPN11(1)
bm_vaf_0.125_alt_04_depth_000	0.125	4	0	FALSE	24	23	19	0.625	0.542	0.609	0.522	6	5	3	10	0.857	0.92	-4	-2	NRAS(8);KRAS(6);TP53(4);BRAF(2);ATM(1);MAX(1);PTPN11(1)
bm_vaf_0.125_alt_06_depth_000	0.125	6	0	FALSE	24	23	19	0.625	0.542	0.609	0.522	6	5	3	10	0.857	0.92	-4	-2	NRAS(8);KRAS(6);TP53(4);BRAF(2);ATM(1);MAX(1);PTPN11(1)
bm_vaf_0.125_alt_04_depth_050	0.125	4	50	FALSE	24	23	19	0.625	0.542	0.609	0.522	6	5	3	10	0.857	0.92	-4	-2	NRAS(8);KRAS(6);TP53(4);BRAF(2);ATM(1);MAX(1);PTPN11(1)
bm_vaf_0.125_alt_06_depth_050	0.125	6	50	FALSE	24	23	19	0.625	0.542	0.609	0.522	6	5	3	10	0.857	0.92	-4	-2	NRAS(8);KRAS(6);TP53(4);BRAF(2);ATM(1);MAX(1);PTPN11(1)
bm_vaf_0.075_alt_04_depth_000	0.075	4	0	FALSE	34	28	25	0.588	0.5	0.643	0.536	11	6	3	14	0.824	0.893	6	3	NRAS(8);KRAS(7);TP53(6);BRAF(2);ATM(1);IDH1(1);IRF4(1);MAX(1);PTPN11(1)
bm_vaf_0.075_alt_06_depth_000	0.075	6	0	FALSE	34	28	25	0.588	0.5	0.643	0.536	11	6	3	14	0.824	0.893	6	3	NRAS(8);KRAS(7);TP53(6);BRAF(2);ATM(1);IDH1(1);IRF4(1);MAX(1);PTPN11(1)
bm_vaf_0.075_alt_04_depth_050	0.075	4	50	FALSE	34	28	25	0.588	0.5	0.643	0.536	11	6	3	14	0.824	0.893	6	3	NRAS(8);KRAS(7);TP53(6);BRAF(2);ATM(1);IDH1(1);IRF4(1);MAX(1);PTPN11(1)
bm_vaf_0.075_alt_06_depth_050	0.075	6	50	FALSE	34	28	25	0.588	0.5	0.643	0.536	11	6	3	14	0.824	0.893	6	3	NRAS(8);KRAS(7);TP53(6);BRAF(2);ATM(1);IDH1(1);IRF4(1);MAX(1);PTPN11(1)
bm_vaf_0.050_alt_04_depth_000	0.05	4	0	FALSE	40	31	27	0.575	0.45	0.645	0.516	14	8	3	15	0.7	0.806	12	6	NRAS(9);KRAS(8);TP53(6);BRAF(3);ATM(1);IDH1(1);IRF4(1);MAX(1);PTPN11(1)
bm_vaf_0.050_alt_06_depth_000	0.05	6	0	FALSE	40	31	27	0.575	0.45	0.645	0.516	14	8	3	15	0.7	0.806	12	6	NRAS(9);KRAS(8);TP53(6);BRAF(3);ATM(1);IDH1(1);IRF4(1);MAX(1);PTPN11(1)
bm_vaf_0.050_alt_04_depth_050	0.05	4	50	FALSE	40	31	27	0.575	0.45	0.645	0.516	14	8	3	15	0.7	0.806	12	6	NRAS(9);KRAS(8);TP53(6);BRAF(3);ATM(1);IDH1(1);IRF4(1);MAX(1);PTPN11(1)
bm_vaf_0.050_alt_06_depth_050	0.05	6	50	FALSE	40	31	27	0.575	0.45	0.645	0.516	14	8	3	15	0.7	0.806	12	6	NRAS(9);KRAS(8);TP53(6);BRAF(3);ATM(1);IDH1(1);IRF4(1);MAX(1);PTPN11(1)
