## Supplementary Table 5 for "Matched marrow and blood profiling reveals compartment- and feature-specific liquid-biopsy signals in multiple myeloma"

table_section	cfDNA_compartment	pair_label	left_compartment	right_compartment	subset	callset_label	previous_primary_calls_n	demoted_to_exploratory_n	post_refinement_primary_calls_n	percent_previous_primary_demoted	patients_with_demoted_call_n	n_paired_patients	shared_calls_n	left_only_calls_n	right_only_calls_n	left_positive_calls_n	right_positive_calls_n	union_calls_n	sensitivity_percent	ppv_percent	jaccard_percent
callset_refinement_impact	BM cfDNA	NA	NA	NA	NA	Previous primary cfDNA callset	64	9	55	14.1	7	NA	NA	NA	NA	NA	NA	NA	NA	NA	NA
callset_refinement_impact	PB cfDNA	NA	NA	NA	NA	Previous primary cfDNA callset	76	25	51	32.9	3	NA	NA	NA	NA	NA	NA	NA	NA	NA	NA
pairwise_concordance_before_after_refinement	NA	BM cells vs BM cfDNA	BM cells	BM cfDNA	All mutations	Primary callset before refinement	NA	NA	NA	NA	NA	47	16	12	30	28	46	58	57.1	34.8	27.6
pairwise_concordance_before_after_refinement	NA	BM cells vs PB cfDNA	BM cells	PB cfDNA	All mutations	Primary callset before refinement	NA	NA	NA	NA	NA	47	18	10	43	28	61	71	64.3	29.5	25.4
pairwise_concordance_before_after_refinement	NA	BM cfDNA vs PB cfDNA	BM cfDNA	PB cfDNA	All mutations	Primary callset before refinement	NA	NA	NA	NA	NA	59	31	33	45	64	76	109	48.4	40.8	28.4
pairwise_concordance_before_after_refinement	NA	BM cells vs BM cfDNA	BM cells	BM cfDNA	All mutations	Primary callset after refinement	NA	NA	NA	NA	NA	47	16	12	26	28	42	54	57.1	38.1	29.6
pairwise_concordance_before_after_refinement	NA	BM cells vs PB cfDNA	BM cells	PB cfDNA	All mutations	Primary callset after refinement	NA	NA	NA	NA	NA	47	18	10	18	28	36	46	64.3	50	39.1
pairwise_concordance_before_after_refinement	NA	BM cfDNA vs PB cfDNA	BM cfDNA	PB cfDNA	All mutations	Primary callset after refinement	NA	NA	NA	NA	NA	59	30	25	21	55	51	76	54.5	58.8	39.5
pairwise_concordance_before_after_refinement	NA	BM cells vs BM cfDNA	BM cells	BM cfDNA	Oncogenic or likely oncogenic	Primary callset before refinement	NA	NA	NA	NA	NA	47	14	11	11	25	25	36	56	56	38.9
pairwise_concordance_before_after_refinement	NA	BM cells vs PB cfDNA	BM cells	PB cfDNA	Oncogenic or likely oncogenic	Primary callset before refinement	NA	NA	NA	NA	NA	47	16	9	14	25	30	39	64	53.3	41
pairwise_concordance_before_after_refinement	NA	BM cfDNA vs PB cfDNA	BM cfDNA	PB cfDNA	Oncogenic or likely oncogenic	Primary callset before refinement	NA	NA	NA	NA	NA	59	24	10	17	34	41	51	70.6	58.5	47.1
pairwise_concordance_before_after_refinement	NA	BM cells vs BM cfDNA	BM cells	BM cfDNA	Oncogenic or likely oncogenic	Primary callset after refinement	NA	NA	NA	NA	NA	47	14	11	11	25	25	36	56	56	38.9
pairwise_concordance_before_after_refinement	NA	BM cells vs PB cfDNA	BM cells	PB cfDNA	Oncogenic or likely oncogenic	Primary callset after refinement	NA	NA	NA	NA	NA	47	16	9	14	25	30	39	64	53.3	41
pairwise_concordance_before_after_refinement	NA	BM cfDNA vs PB cfDNA	BM cfDNA	PB cfDNA	Oncogenic or likely oncogenic	Primary callset after refinement	NA	NA	NA	NA	NA	59	24	10	17	34	41	51	70.6	58.5	47.1
