## Supplementary Table 6 for "Matched marrow and blood profiling reveals compartment- and feature-specific liquid-biopsy signals in multiple myeloma"

table_section	demotion_reason	pair_label	compartment	subset	callset_label	variant_classification	caller_support	oncogenicity	metric	value	numerator	denominator	percent
demoted_recurrent_call_patterns	Strelka+VarDict non-oncogenic missense	NA	PB cfDNA	demoted recurrent call patterns	Tier 2 exploratory cfDNA callset	Missense_Mutation	Strelka,VarDict	Not oncogenic-annotated	n_variants	23	23	NA	NA
demoted_recurrent_call_patterns	MuTect2-only non-oncogenic indel	NA	BM cfDNA	demoted recurrent call patterns	Tier 2 exploratory cfDNA callset	Frame_Shift_Del	MuTect2	Not oncogenic-annotated	n_variants	6	6	NA	NA
demoted_recurrent_call_patterns	MuTect2-only non-oncogenic indel	NA	BM cfDNA	demoted recurrent call patterns	Tier 2 exploratory cfDNA callset	In_Frame_Del	MuTect2	Not oncogenic-annotated	n_variants	2	2	NA	NA
demoted_recurrent_call_patterns	MuTect2-only non-oncogenic indel	NA	PB cfDNA	demoted recurrent call patterns	Tier 2 exploratory cfDNA callset	Frame_Shift_Del	MuTect2	Not oncogenic-annotated	n_variants	2	2	NA	NA
demoted_recurrent_call_patterns	MuTect2-only non-oncogenic indel	NA	BM cfDNA	demoted recurrent call patterns	Tier 2 exploratory cfDNA callset	In_Frame_Ins	MuTect2	Not oncogenic-annotated	n_variants	1	1	NA	NA
private_call_quality_before_after_refinement	NA	BM cells vs BM cfDNA	BM cells	private calls	Primary callset after refinement	NA	NA	NA	n_private	12	12	NA	NA
private_call_quality_before_after_refinement	NA	BM cells vs BM cfDNA	BM cells	private calls	Primary callset after refinement	NA	NA	NA	median_vaf	0.2953	NA	NA	NA
private_call_quality_before_after_refinement	NA	BM cells vs BM cfDNA	BM cells	private calls	Primary callset after refinement	NA	NA	NA	percent_single_caller	0	NA	12	0
private_call_quality_before_after_refinement	NA	BM cells vs BM cfDNA	BM cells	private calls	Primary callset after refinement	NA	NA	NA	percent_oncogenic	91.7	NA	12	91.7
private_call_quality_before_after_refinement	NA	BM cells vs BM cfDNA	BM cfDNA	private calls	Primary callset after refinement	NA	NA	NA	n_private	26	26	NA	NA
private_call_quality_before_after_refinement	NA	BM cells vs BM cfDNA	BM cfDNA	private calls	Primary callset after refinement	NA	NA	NA	median_vaf	0.02393	NA	NA	NA
private_call_quality_before_after_refinement	NA	BM cells vs BM cfDNA	BM cfDNA	private calls	Primary callset after refinement	NA	NA	NA	percent_single_caller	26.9	NA	26	26.9
private_call_quality_before_after_refinement	NA	BM cells vs BM cfDNA	BM cfDNA	private calls	Primary callset after refinement	NA	NA	NA	percent_oncogenic	42.3	NA	26	42.3
private_call_quality_before_after_refinement	NA	BM cells vs BM cfDNA	BM cells	private calls	Primary callset before refinement	NA	NA	NA	n_private	12	12	NA	NA
private_call_quality_before_after_refinement	NA	BM cells vs BM cfDNA	BM cells	private calls	Primary callset before refinement	NA	NA	NA	median_vaf	0.2953	NA	NA	NA
private_call_quality_before_after_refinement	NA	BM cells vs BM cfDNA	BM cells	private calls	Primary callset before refinement	NA	NA	NA	percent_single_caller	0	NA	12	0
private_call_quality_before_after_refinement	NA	BM cells vs BM cfDNA	BM cells	private calls	Primary callset before refinement	NA	NA	NA	percent_oncogenic	91.7	NA	12	91.7
private_call_quality_before_after_refinement	NA	BM cells vs BM cfDNA	BM cfDNA	private calls	Primary callset before refinement	NA	NA	NA	n_private	30	30	NA	NA
private_call_quality_before_after_refinement	NA	BM cells vs BM cfDNA	BM cfDNA	private calls	Primary callset before refinement	NA	NA	NA	median_vaf	0.01826	NA	NA	NA
private_call_quality_before_after_refinement	NA	BM cells vs BM cfDNA	BM cfDNA	private calls	Primary callset before refinement	NA	NA	NA	percent_single_caller	36.7	NA	30	36.7
private_call_quality_before_after_refinement	NA	BM cells vs BM cfDNA	BM cfDNA	private calls	Primary callset before refinement	NA	NA	NA	percent_oncogenic	36.7	NA	30	36.7
private_call_quality_before_after_refinement	NA	BM cells vs PB cfDNA	BM cells	private calls	Primary callset after refinement	NA	NA	NA	n_private	10	10	NA	NA
private_call_quality_before_after_refinement	NA	BM cells vs PB cfDNA	BM cells	private calls	Primary callset after refinement	NA	NA	NA	median_vaf	0.2755	NA	NA	NA
private_call_quality_before_after_refinement	NA	BM cells vs PB cfDNA	BM cells	private calls	Primary callset after refinement	NA	NA	NA	percent_single_caller	0	NA	10	0
private_call_quality_before_after_refinement	NA	BM cells vs PB cfDNA	BM cells	private calls	Primary callset after refinement	NA	NA	NA	percent_oncogenic	90	NA	10	90
private_call_quality_before_after_refinement	NA	BM cells vs PB cfDNA	PB cfDNA	private calls	Primary callset after refinement	NA	NA	NA	n_private	18	18	NA	NA
private_call_quality_before_after_refinement	NA	BM cells vs PB cfDNA	PB cfDNA	private calls	Primary callset after refinement	NA	NA	NA	median_vaf	0.03223	NA	NA	NA
private_call_quality_before_after_refinement	NA	BM cells vs PB cfDNA	PB cfDNA	private calls	Primary callset after refinement	NA	NA	NA	percent_single_caller	5.6	NA	18	5.6
private_call_quality_before_after_refinement	NA	BM cells vs PB cfDNA	PB cfDNA	private calls	Primary callset after refinement	NA	NA	NA	percent_oncogenic	77.8	NA	18	77.8
private_call_quality_before_after_refinement	NA	BM cells vs PB cfDNA	BM cells	private calls	Primary callset before refinement	NA	NA	NA	n_private	10	10	NA	NA
private_call_quality_before_after_refinement	NA	BM cells vs PB cfDNA	BM cells	private calls	Primary callset before refinement	NA	NA	NA	median_vaf	0.2755	NA	NA	NA
private_call_quality_before_after_refinement	NA	BM cells vs PB cfDNA	BM cells	private calls	Primary callset before refinement	NA	NA	NA	percent_single_caller	0	NA	10	0
private_call_quality_before_after_refinement	NA	BM cells vs PB cfDNA	BM cells	private calls	Primary callset before refinement	NA	NA	NA	percent_oncogenic	90	NA	10	90
private_call_quality_before_after_refinement	NA	BM cells vs PB cfDNA	PB cfDNA	private calls	Primary callset before refinement	NA	NA	NA	n_private	43	43	NA	NA
private_call_quality_before_after_refinement	NA	BM cells vs PB cfDNA	PB cfDNA	private calls	Primary callset before refinement	NA	NA	NA	median_vaf	0.0337	NA	NA	NA
private_call_quality_before_after_refinement	NA	BM cells vs PB cfDNA	PB cfDNA	private calls	Primary callset before refinement	NA	NA	NA	percent_single_caller	7	NA	43	7
private_call_quality_before_after_refinement	NA	BM cells vs PB cfDNA	PB cfDNA	private calls	Primary callset before refinement	NA	NA	NA	percent_oncogenic	32.6	NA	43	32.6
private_call_quality_before_after_refinement	NA	BM cfDNA vs PB cfDNA	BM cfDNA	private calls	Primary callset after refinement	NA	NA	NA	n_private	25	25	NA	NA
private_call_quality_before_after_refinement	NA	BM cfDNA vs PB cfDNA	BM cfDNA	private calls	Primary callset after refinement	NA	NA	NA	median_vaf	0.01748	NA	NA	NA
private_call_quality_before_after_refinement	NA	BM cfDNA vs PB cfDNA	BM cfDNA	private calls	Primary callset after refinement	NA	NA	NA	percent_single_caller	40	NA	25	40
private_call_quality_before_after_refinement	NA	BM cfDNA vs PB cfDNA	BM cfDNA	private calls	Primary callset after refinement	NA	NA	NA	percent_oncogenic	40	NA	25	40
private_call_quality_before_after_refinement	NA	BM cfDNA vs PB cfDNA	PB cfDNA	private calls	Primary callset after refinement	NA	NA	NA	n_private	21	21	NA	NA
private_call_quality_before_after_refinement	NA	BM cfDNA vs PB cfDNA	PB cfDNA	private calls	Primary callset after refinement	NA	NA	NA	median_vaf	0.0208	NA	NA	NA
private_call_quality_before_after_refinement	NA	BM cfDNA vs PB cfDNA	PB cfDNA	private calls	Primary callset after refinement	NA	NA	NA	percent_single_caller	4.8	NA	21	4.8
private_call_quality_before_after_refinement	NA	BM cfDNA vs PB cfDNA	PB cfDNA	private calls	Primary callset after refinement	NA	NA	NA	percent_oncogenic	81	NA	21	81
private_call_quality_before_after_refinement	NA	BM cfDNA vs PB cfDNA	BM cfDNA	private calls	Primary callset before refinement	NA	NA	NA	n_private	33	33	NA	NA
private_call_quality_before_after_refinement	NA	BM cfDNA vs PB cfDNA	BM cfDNA	private calls	Primary callset before refinement	NA	NA	NA	median_vaf	0.01359	NA	NA	NA
private_call_quality_before_after_refinement	NA	BM cfDNA vs PB cfDNA	BM cfDNA	private calls	Primary callset before refinement	NA	NA	NA	percent_single_caller	54.5	NA	33	54.5
private_call_quality_before_after_refinement	NA	BM cfDNA vs PB cfDNA	BM cfDNA	private calls	Primary callset before refinement	NA	NA	NA	percent_oncogenic	30.3	NA	33	30.3
private_call_quality_before_after_refinement	NA	BM cfDNA vs PB cfDNA	PB cfDNA	private calls	Primary callset before refinement	NA	NA	NA	n_private	45	45	NA	NA
private_call_quality_before_after_refinement	NA	BM cfDNA vs PB cfDNA	PB cfDNA	private calls	Primary callset before refinement	NA	NA	NA	median_vaf	0.0293	NA	NA	NA
private_call_quality_before_after_refinement	NA	BM cfDNA vs PB cfDNA	PB cfDNA	private calls	Primary callset before refinement	NA	NA	NA	percent_single_caller	4.4	NA	45	4.4
private_call_quality_before_after_refinement	NA	BM cfDNA vs PB cfDNA	PB cfDNA	private calls	Primary callset before refinement	NA	NA	NA	percent_oncogenic	37.8	NA	45	37.8
