## Supplementary Table 7 for "Matched marrow and blood profiling reveals compartment- and feature-specific liquid-biopsy signals in multiple myeloma"

pair_label	tf_group	n_cfdna_only_tier1_observations_reviewed	TP	FN	FP	ppv	ppv_support_adjusted	ppv_support_adjusted_with_trace	jaccard	jaccard_support_adjusted	jaccard_support_adjusted_with_trace	frac_fp_with_subthreshold_bm	frac_fp_with_any_bm_support	n_reference_positive	n_test_positive	n_union	n_false_positive_reviewed	n_supported_subthreshold	n_supported_trace	n_unsupported_fp
BM cells vs PB cfDNA	All	35	18	8	12	0.6	0.9	0.9	0.474	0.711	0.711	0.75	0.75	26	30	38	12	9	0	3
BM cells vs PB cfDNA	High	35	9	2	8	0.529	0.824	0.824	0.474	0.737	0.737	0.625	0.625	11	17	19	8	5	0	3
BM cells vs PB cfDNA	Low	35	3	1	1	0.75	1	1	0.6	0.8	0.8	1	1	4	4	5	1	1	0	0
BM cells vs BM cfDNA	All	35	17	9	23	0.425	0.55	0.55	0.347	0.449	0.449	0.217	0.217	26	40	49	23	5	0	18
BM cells vs BM cfDNA	High	35	5	2	8	0.385	0.462	0.462	0.333	0.4	0.4	0.125	0.125	7	13	15	8	1	0	7
BM cells vs BM cfDNA	Low	35	3	2	10	0.231	0.308	0.308	0.2	0.267	0.267	0.1	0.1	5	13	15	10	1	0	9
PB cfDNA vs BM cfDNA	All	24	30	19	25	0.545	0.545	0.545	0.405	0.405	0.405	0	0	49	55	74	25	0	0	25
PB cfDNA vs BM cfDNA	High	22	21	10	17	0.553	0.553	0.553	0.438	0.438	0.438	0	0	31	38	48	17	0	0	17
PB cfDNA vs BM cfDNA	Low	8	2	5	4	0.333	0.333	0.333	0.182	0.182	0.182	0	0	7	6	11	4	0	0	4
