## Supplementary Table 9 for "Matched marrow and blood profiling reveals compartment- and feature-specific liquid-biopsy signals in multiple myeloma"

summary_section	category	n	denominator	pct
BM evidence	No BM evidence	57	72	79.2
BM evidence	Very low (<1% VAF)	2	72	2.8
BM evidence	Low (1-<5% VAF)	7	72	9.7
BM evidence	Subclonal (5-<10% VAF)	6	72	8.3
Discordance interpretation	No BM evidence with oncogenic plausibility	30	72	41.7
Discordance interpretation	No BM evidence; non-oncogenic multi-caller cfDNA call	21	72	29.2
Discordance interpretation	BM support at 1-<5% VAF	7	72	9.7
Discordance interpretation	No BM evidence; single-caller cfDNA call	6	72	8.3
Discordance interpretation	BM support at 5-<10% VAF	6	72	8.3
Discordance interpretation	Trace BM support (<1% VAF or 1-2 alternate reads)	2	72	2.8
