## Supplementary Table 10 for "Matched marrow and blood profiling reveals compartment- and feature-specific liquid-biopsy signals in multiple myeloma"

table_section	analysis_component	row_label	domain	framework_id	selected_framework	is_selected_framework	alt_frac_threshold	cov_frac_threshold	bmcf_tf_min	pb_tf_min	callable_fraction	bm_mean_balanced_accuracy	bm_mean_sensitivity	bm_mean_specificity	bm_mean_mcc	fish_mean_balanced_accuracy	fish_mean_sensitivity	fish_mean_specificity	fish_mean_mcc	cf_only_ratio	bm_only	bmcf_only	pb_only	shared_all3	n_rows	compartment	n_reference_positive	n_callable	sensitivity_pct	sensitivity_fraction	specificity_pct	specificity_fraction
CNA framework summary	selected_framework	Selected final CNA framework	CNA	cna_shared_alt0.5_cov0.4_tf0	cna_shared_alt0.5_cov0.4_tf0	TRUE	0.5	0.4	0	0	0.655	0.803	0.646	0.959	0.594	0.627	0.25	0.776	0.095	0.079	3	4	1	18	220	NA	NA	NA	NA	NA	NA	NA
CNA framework calibration	top_ranked_candidate_frameworks	cna_shared_alt0.45_cov0.3_tf0.05	CNA	cna_shared_alt0.45_cov0.3_tf0.05	cna_shared_alt0.5_cov0.4_tf0	FALSE	0.45	0.3	0.05	0.05	0.319	0.838	0.729	0.947	0.68	0.667	NA	0.667	NA	0.089	0	2	0	10	188	NA	NA	NA	NA	NA	NA	NA
CNA framework calibration	top_ranked_candidate_frameworks	cna_shared_alt0.45_cov0.4_tf0.05	CNA	cna_shared_alt0.45_cov0.4_tf0.05	cna_shared_alt0.5_cov0.4_tf0	FALSE	0.45	0.4	0.05	0.05	0.319	0.838	0.729	0.947	0.68	0.667	NA	0.667	NA	0.089	0	2	0	10	188	NA	NA	NA	NA	NA	NA	NA
CNA framework calibration	top_ranked_candidate_frameworks	cna_shared_alt0.45_cov0.5_tf0.05	CNA	cna_shared_alt0.45_cov0.5_tf0.05	cna_shared_alt0.5_cov0.4_tf0	FALSE	0.45	0.5	0.05	0.05	0.319	0.838	0.729	0.947	0.68	0.667	NA	0.667	NA	0.089	0	2	0	10	188	NA	NA	NA	NA	NA	NA	NA
CNA framework calibration	top_ranked_candidate_frameworks	cna_shared_alt0.5_cov0.3_tf0.05	CNA	cna_shared_alt0.5_cov0.3_tf0.05	cna_shared_alt0.5_cov0.4_tf0	FALSE	0.5	0.3	0.05	0.05	0.319	0.838	0.729	0.947	0.68	0.667	NA	0.667	NA	0.089	0	2	0	10	188	NA	NA	NA	NA	NA	NA	NA
CNA framework calibration	top_ranked_candidate_frameworks	cna_shared_alt0.5_cov0.4_tf0.05	CNA	cna_shared_alt0.5_cov0.4_tf0.05	cna_shared_alt0.5_cov0.4_tf0	FALSE	0.5	0.4	0.05	0.05	0.319	0.838	0.729	0.947	0.68	0.667	NA	0.667	NA	0.089	0	2	0	10	188	NA	NA	NA	NA	NA	NA	NA
CNA framework calibration	top_ranked_candidate_frameworks	cna_shared_alt0.5_cov0.5_tf0.05	CNA	cna_shared_alt0.5_cov0.5_tf0.05	cna_shared_alt0.5_cov0.4_tf0	FALSE	0.5	0.5	0.05	0.05	0.319	0.838	0.729	0.947	0.68	0.667	NA	0.667	NA	0.089	0	2	0	10	188	NA	NA	NA	NA	NA	NA	NA
CNA framework calibration	top_ranked_candidate_frameworks	cna_spec_alt0.45_cov0.3_bmcf0.05_pb0.02	CNA	cna_spec_alt0.45_cov0.3_bmcf0.05_pb0.02	cna_shared_alt0.5_cov0.4_tf0	FALSE	0.45	0.3	0.05	0.02	0.333	0.823	0.696	0.951	0.66	0.641	0.5	0.688	0.5	0.068	0	3	0	12	216	NA	NA	NA	NA	NA	NA	NA
CNA framework calibration	top_ranked_candidate_frameworks	cna_spec_alt0.45_cov0.4_bmcf0.05_pb0.02	CNA	cna_spec_alt0.45_cov0.4_bmcf0.05_pb0.02	cna_shared_alt0.5_cov0.4_tf0	FALSE	0.45	0.4	0.05	0.02	0.333	0.823	0.696	0.951	0.66	0.641	0.5	0.688	0.5	0.068	0	3	0	12	216	NA	NA	NA	NA	NA	NA	NA
CNA framework calibration	top_ranked_candidate_frameworks	cna_spec_alt0.45_cov0.5_bmcf0.05_pb0.02	CNA	cna_spec_alt0.45_cov0.5_bmcf0.05_pb0.02	cna_shared_alt0.5_cov0.4_tf0	FALSE	0.45	0.5	0.05	0.02	0.333	0.823	0.696	0.951	0.66	0.641	0.5	0.688	0.5	0.068	0	3	0	12	216	NA	NA	NA	NA	NA	NA	NA
CNA framework calibration	top_ranked_candidate_frameworks	cna_spec_alt0.5_cov0.3_bmcf0.05_pb0.02	CNA	cna_spec_alt0.5_cov0.3_bmcf0.05_pb0.02	cna_shared_alt0.5_cov0.4_tf0	FALSE	0.5	0.3	0.05	0.02	0.333	0.823	0.696	0.951	0.66	0.641	0.5	0.688	0.5	0.068	0	3	0	12	216	NA	NA	NA	NA	NA	NA	NA
Final BM-reference recovery	Table 2 recovery	PB cfDNA CNA recovery	CNA	cna_shared_alt0.5_cov0.4_tf0	cna_shared_alt0.5_cov0.4_tf0	TRUE	NA	NA	NA	NA	NA	NA	NA	NA	NA	NA	NA	NA	NA	NA	NA	NA	NA	NA	NA	PB cfDNA	31	110	77.4	24/31	98.7	78/79
Final BM-reference recovery	Table 2 recovery	BM cfDNA CNA recovery	CNA	cna_shared_alt0.5_cov0.4_tf0	cna_shared_alt0.5_cov0.4_tf0	TRUE	NA	NA	NA	NA	NA	NA	NA	NA	NA	NA	NA	NA	NA	NA	NA	NA	NA	NA	NA	BM cfDNA	25	90	72	18/25	92.3	60/65
CNA callable universe	denominator_definition	CNA callable universe	CNA	cna_shared_alt0.5_cov0.4_tf0	cna_shared_alt0.5_cov0.4_tf0	TRUE	NA	NA	NA	NA	NA	NA	NA	NA	NA	NA	NA	NA	NA	NA	NA	NA	NA	NA	NA	NA	NA	NA	NA	NA	NA	NA
