## Supplementary Table 11 for "Matched marrow and blood profiling reveals compartment- and feature-specific liquid-biopsy signals in multiple myeloma"

table_section	analysis_component	row_label	domain	framework_id	selected_framework	is_selected_framework	framework_type	bm_cells_clean_cutoff	bm_cfDNA_clean_cutoff	pb_cfDNA_clean_cutoff	allow_rescue	rescue_cutoff	bm_mean_balanced_accuracy	bm_mean_sensitivity	bm_mean_specificity	bm_mean_mcc	fish_any_mean_balanced_accuracy	fish_any_mean_sensitivity	fish_any_mean_specificity	fish_any_mean_mcc	cf_only_ratio	bm_only	bmcf_only	pb_only	shared_all3	n_all3	bm_rank	fish_rank	noise_rank	event_set	event_set_n	event_label	compartment	n_reference_positive	n_callable	sensitivity_pct	sensitivity_fraction	specificity_pct	specificity_fraction	fish_positive_n	fish_positive_detected	fish_positive_sensitivity_pct	fish_positive_fraction	fish_negative_n	fish_negative_concordant	fish_negative_specificity_pct	fish_negative_fraction	sparse_fish_positive_denominator	sparse_fish_negative_denominator
Translocation framework summary	selected_framework	Selected final translocation framework	Translocation	tx_shared_cf100_rescue400	tx_shared_cf100_rescue400	TRUE	shared_cfDNA	40	100	100	TRUE	400	0.893	0.625	0.98	0.719	0.915	0.75	0.967	0.736	0.583	0	3	2	2	236	10	4	2	NA	NA	NA	NA	NA	NA	NA	NA	NA	NA	NA	NA	NA	NA	NA	NA	NA	NA	NA	NA
Translocation framework calibration	top_ranked_candidate_frameworks	tx_shared_cf100_rescue0	Translocation	tx_shared_cf100_rescue0	tx_shared_cf100_rescue400	FALSE	shared_cfDNA	40	100	100	FALSE	NA	0.999	1	0.998	0.85	0.75	0	1	NA	0.5	0	1	0	1	236	1	1	1	NA	NA	NA	NA	NA	NA	NA	NA	NA	NA	NA	NA	NA	NA	NA	NA	NA	NA	NA	NA
Translocation framework calibration	top_ranked_candidate_frameworks	tx_spec_pb80_bmcf100_rescue0	Translocation	tx_spec_pb80_bmcf100_rescue0	tx_shared_cf100_rescue400	FALSE	compartment_specific	40	100	80	FALSE	NA	0.999	1	0.998	0.85	0.75	0	1	NA	0.5	0	1	0	1	236	1	1	1	NA	NA	NA	NA	NA	NA	NA	NA	NA	NA	NA	NA	NA	NA	NA	NA	NA	NA	NA	NA
Translocation framework calibration	top_ranked_candidate_frameworks	tx_shared_cf80_rescue0	Translocation	tx_shared_cf80_rescue0	tx_shared_cf100_rescue400	FALSE	shared_cfDNA	40	80	80	FALSE	NA	0.995	1	0.994	0.85	0.738	0	0.976	-0.069	0.75	0	3	0	1	236	2	2	8	NA	NA	NA	NA	NA	NA	NA	NA	NA	NA	NA	NA	NA	NA	NA	NA	NA	NA	NA	NA
Translocation framework calibration	top_ranked_candidate_frameworks	tx_spec_pb60_bmcf100_rescue0	Translocation	tx_spec_pb60_bmcf100_rescue0	tx_shared_cf100_rescue400	FALSE	compartment_specific	40	100	60	FALSE	NA	0.995	1	0.994	0.85	0.732	0	0.976	-0.048	0.75	0	1	2	1	236	2	3	8	NA	NA	NA	NA	NA	NA	NA	NA	NA	NA	NA	NA	NA	NA	NA	NA	NA	NA	NA	NA
Translocation framework calibration	top_ranked_candidate_frameworks	tx_spec_pb80_bmcf80_rescue0	Translocation	tx_spec_pb80_bmcf80_rescue0	tx_shared_cf100_rescue400	FALSE	compartment_specific	40	80	80	FALSE	NA	0.995	1	0.994	0.85	0.738	0	0.976	-0.069	0.75	0	3	0	1	236	2	2	8	NA	NA	NA	NA	NA	NA	NA	NA	NA	NA	NA	NA	NA	NA	NA	NA	NA	NA	NA	NA
Translocation framework calibration	top_ranked_candidate_frameworks	tx_shared_cf60_rescue0	Translocation	tx_shared_cf60_rescue0	tx_shared_cf100_rescue400	FALSE	shared_cfDNA	40	60	60	FALSE	NA	0.99	1	0.989	0.85	0.726	0	0.964	-0.069	0.8	0	2	1	1	236	3	5	12	NA	NA	NA	NA	NA	NA	NA	NA	NA	NA	NA	NA	NA	NA	NA	NA	NA	NA	NA	NA
Translocation framework calibration	top_ranked_candidate_frameworks	tx_spec_pb60_bmcf60_rescue0	Translocation	tx_spec_pb60_bmcf60_rescue0	tx_shared_cf100_rescue400	FALSE	compartment_specific	40	60	60	FALSE	NA	0.99	1	0.989	0.85	0.726	0	0.964	-0.069	0.8	0	2	1	1	236	3	5	12	NA	NA	NA	NA	NA	NA	NA	NA	NA	NA	NA	NA	NA	NA	NA	NA	NA	NA	NA	NA
Translocation framework calibration	top_ranked_candidate_frameworks	tx_spec_pb60_bmcf80_rescue0	Translocation	tx_spec_pb60_bmcf80_rescue0	tx_shared_cf100_rescue400	FALSE	compartment_specific	40	80	60	FALSE	NA	0.99	1	0.989	0.85	0.726	0	0.964	-0.069	0.8	0	2	1	1	236	3	5	12	NA	NA	NA	NA	NA	NA	NA	NA	NA	NA	NA	NA	NA	NA	NA	NA	NA	NA	NA	NA
Translocation framework calibration	top_ranked_candidate_frameworks	tx_spec_pb40_bmcf100_rescue0	Translocation	tx_spec_pb40_bmcf100_rescue0	tx_shared_cf100_rescue400	FALSE	compartment_specific	40	100	40	FALSE	NA	0.981	1	0.979	0.701	0.726	0	0.964	-0.069	0.909	0	1	9	1	236	4	5	15	NA	NA	NA	NA	NA	NA	NA	NA	NA	NA	NA	NA	NA	NA	NA	NA	NA	NA	NA	NA
Translocation framework calibration	top_ranked_candidate_frameworks	tx_spec_pb40_bmcf60_rescue0	Translocation	tx_spec_pb40_bmcf60_rescue0	tx_shared_cf100_rescue400	FALSE	compartment_specific	40	60	40	FALSE	NA	0.977	1	0.975	0.701	0.72	0	0.952	-0.087	0.917	0	2	8	1	236	5	7	16	NA	NA	NA	NA	NA	NA	NA	NA	NA	NA	NA	NA	NA	NA	NA	NA	NA	NA	NA	NA
Translocation event-set definitions	strict_BM_reference_denominator	Strict BM-reference-positive denominator	Translocation	tx_shared_cf100_rescue400	tx_shared_cf100_rescue400	TRUE	NA	NA	NA	NA	NA	NA	NA	NA	NA	NA	NA	NA	NA	NA	NA	NA	NA	NA	NA	NA	NA	NA	NA	BM-reference positive	5	NA	NA	NA	NA	NA	NA	NA	NA	NA	NA	NA	NA	NA	NA	NA	NA	NA	NA
Translocation event-set definitions	broad_event_universe	Broader translocation event-class universe	Translocation	tx_shared_cf100_rescue400	tx_shared_cf100_rescue400	TRUE	NA	NA	NA	NA	NA	NA	NA	NA	NA	NA	NA	NA	NA	NA	NA	NA	NA	NA	NA	NA	NA	NA	NA	Broader event-class set	6	NA	NA	NA	NA	NA	NA	NA	NA	NA	NA	NA	NA	NA	NA	NA	NA	NA	NA
Final BM-reference recovery	Table 2 recovery	PB cfDNA translocation recovery	Translocation	tx_shared_cf100_rescue400	tx_shared_cf100_rescue400	TRUE	NA	NA	NA	NA	NA	NA	NA	NA	NA	NA	NA	NA	NA	NA	NA	NA	NA	NA	NA	NA	NA	NA	NA	BM-reference positive	5	NA	PB cfDNA	5	222	100	5/5	99.5	216/217	NA	NA	NA	NA	NA	NA	NA	NA	NA	NA
Final BM-reference recovery	Table 2 recovery	BM cfDNA translocation recovery	Translocation	tx_shared_cf100_rescue400	tx_shared_cf100_rescue400	TRUE	NA	NA	NA	NA	NA	NA	NA	NA	NA	NA	NA	NA	NA	NA	NA	NA	NA	NA	NA	NA	NA	NA	NA	BM-reference positive	5	NA	BM cfDNA	5	222	40	2/5	98.6	214/217	NA	NA	NA	NA	NA	NA	NA	NA	NA	NA
FISH benchmarking	Supplementary Figure 6E event-level FISH benchmark	Translocation | t(11;14) | BM plasma cells	Translocation	tx_shared_cf100_rescue400	tx_shared_cf100_rescue400	TRUE	NA	NA	NA	NA	NA	NA	NA	NA	NA	NA	NA	NA	NA	NA	NA	NA	NA	NA	NA	NA	NA	NA	NA	NA	NA	t(11;14)	BM plasma cells	NA	7	NA	NA	NA	NA	2	1	50	1/2	5	4	80	4/5	TRUE	FALSE
FISH benchmarking	Supplementary Figure 6E event-level FISH benchmark	Translocation | t(11;14) | BM cfDNA	Translocation	tx_shared_cf100_rescue400	tx_shared_cf100_rescue400	TRUE	NA	NA	NA	NA	NA	NA	NA	NA	NA	NA	NA	NA	NA	NA	NA	NA	NA	NA	NA	NA	NA	NA	NA	NA	NA	t(11;14)	BM cfDNA	NA	18	NA	NA	NA	NA	6	2	33.3	2/6	12	11	91.7	11/12	FALSE	FALSE
FISH benchmarking	Supplementary Figure 6E event-level FISH benchmark	Translocation | t(11;14) | PB cfDNA	Translocation	tx_shared_cf100_rescue400	tx_shared_cf100_rescue400	TRUE	NA	NA	NA	NA	NA	NA	NA	NA	NA	NA	NA	NA	NA	NA	NA	NA	NA	NA	NA	NA	NA	NA	NA	NA	NA	t(11;14)	PB cfDNA	NA	18	NA	NA	NA	NA	6	2	33.3	2/6	12	11	91.7	11/12	FALSE	FALSE
FISH benchmarking	Supplementary Figure 6E event-level FISH benchmark	Translocation | t(14;16) | BM plasma cells	Translocation	tx_shared_cf100_rescue400	tx_shared_cf100_rescue400	TRUE	NA	NA	NA	NA	NA	NA	NA	NA	NA	NA	NA	NA	NA	NA	NA	NA	NA	NA	NA	NA	NA	NA	NA	NA	NA	t(14;16)	BM plasma cells	NA	7	NA	NA	NA	NA	0	0	NA	0/0	7	7	100	7/7	TRUE	FALSE
FISH benchmarking	Supplementary Figure 6E event-level FISH benchmark	Translocation | t(14;16) | BM cfDNA	Translocation	tx_shared_cf100_rescue400	tx_shared_cf100_rescue400	TRUE	NA	NA	NA	NA	NA	NA	NA	NA	NA	NA	NA	NA	NA	NA	NA	NA	NA	NA	NA	NA	NA	NA	NA	NA	NA	t(14;16)	BM cfDNA	NA	20	NA	NA	NA	NA	0	0	NA	0/0	20	20	100	20/20	TRUE	FALSE
FISH benchmarking	Supplementary Figure 6E event-level FISH benchmark	Translocation | t(14;16) | PB cfDNA	Translocation	tx_shared_cf100_rescue400	tx_shared_cf100_rescue400	TRUE	NA	NA	NA	NA	NA	NA	NA	NA	NA	NA	NA	NA	NA	NA	NA	NA	NA	NA	NA	NA	NA	NA	NA	NA	NA	t(14;16)	PB cfDNA	NA	20	NA	NA	NA	NA	0	0	NA	0/0	20	19	95	19/20	TRUE	FALSE
FISH benchmarking	Supplementary Figure 6E event-level FISH benchmark	Translocation | t(14;20) | BM cfDNA	Translocation	tx_shared_cf100_rescue400	tx_shared_cf100_rescue400	TRUE	NA	NA	NA	NA	NA	NA	NA	NA	NA	NA	NA	NA	NA	NA	NA	NA	NA	NA	NA	NA	NA	NA	NA	NA	NA	t(14;20)	BM cfDNA	NA	3	NA	NA	NA	NA	0	0	NA	0/0	3	3	100	3/3	TRUE	FALSE
FISH benchmarking	Supplementary Figure 6E event-level FISH benchmark	Translocation | t(14;20) | PB cfDNA	Translocation	tx_shared_cf100_rescue400	tx_shared_cf100_rescue400	TRUE	NA	NA	NA	NA	NA	NA	NA	NA	NA	NA	NA	NA	NA	NA	NA	NA	NA	NA	NA	NA	NA	NA	NA	NA	NA	t(14;20)	PB cfDNA	NA	3	NA	NA	NA	NA	0	0	NA	0/0	3	3	100	3/3	TRUE	FALSE
FISH benchmarking	Supplementary Figure 6E event-level FISH benchmark	Translocation | t(4;14) | BM plasma cells	Translocation	tx_shared_cf100_rescue400	tx_shared_cf100_rescue400	TRUE	NA	NA	NA	NA	NA	NA	NA	NA	NA	NA	NA	NA	NA	NA	NA	NA	NA	NA	NA	NA	NA	NA	NA	NA	NA	t(4;14)	BM plasma cells	NA	7	NA	NA	NA	NA	1	0	0	0/1	6	6	100	6/6	TRUE	FALSE
FISH benchmarking	Supplementary Figure 6E event-level FISH benchmark	Translocation | t(4;14) | BM cfDNA	Translocation	tx_shared_cf100_rescue400	tx_shared_cf100_rescue400	TRUE	NA	NA	NA	NA	NA	NA	NA	NA	NA	NA	NA	NA	NA	NA	NA	NA	NA	NA	NA	NA	NA	NA	NA	NA	NA	t(4;14)	BM cfDNA	NA	22	NA	NA	NA	NA	1	0	0	0/1	21	21	100	21/21	TRUE	FALSE
FISH benchmarking	Supplementary Figure 6E event-level FISH benchmark	Translocation | t(4;14) | PB cfDNA	Translocation	tx_shared_cf100_rescue400	tx_shared_cf100_rescue400	TRUE	NA	NA	NA	NA	NA	NA	NA	NA	NA	NA	NA	NA	NA	NA	NA	NA	NA	NA	NA	NA	NA	NA	NA	NA	NA	t(4;14)	PB cfDNA	NA	22	NA	NA	NA	NA	1	1	100	1/1	21	21	100	21/21	TRUE	FALSE
FISH benchmarking	Supplementary Figure 6E event-level FISH benchmark	CNA | amp(1q) | BM plasma cells	CNA	cna_shared_alt0.5_cov0.4_tf0	cna_shared_alt0.5_cov0.4_tf0	TRUE	NA	NA	NA	NA	NA	NA	NA	NA	NA	NA	NA	NA	NA	NA	NA	NA	NA	NA	NA	NA	NA	NA	NA	NA	NA	amp(1q)	BM plasma cells	NA	3	NA	NA	NA	NA	0	0	NA	0/0	3	2	66.7	2/3	TRUE	FALSE
FISH benchmarking	Supplementary Figure 6E event-level FISH benchmark	CNA | amp(1q) | BM cfDNA	CNA	cna_shared_alt0.5_cov0.4_tf0	cna_shared_alt0.5_cov0.4_tf0	TRUE	NA	NA	NA	NA	NA	NA	NA	NA	NA	NA	NA	NA	NA	NA	NA	NA	NA	NA	NA	NA	NA	NA	NA	NA	NA	amp(1q)	BM cfDNA	NA	14	NA	NA	NA	NA	3	2	66.7	2/3	11	7	63.6	7/11	FALSE	FALSE
FISH benchmarking	Supplementary Figure 6E event-level FISH benchmark	CNA | amp(1q) | PB cfDNA	CNA	cna_shared_alt0.5_cov0.4_tf0	cna_shared_alt0.5_cov0.4_tf0	TRUE	NA	NA	NA	NA	NA	NA	NA	NA	NA	NA	NA	NA	NA	NA	NA	NA	NA	NA	NA	NA	NA	NA	NA	NA	NA	amp(1q)	PB cfDNA	NA	16	NA	NA	NA	NA	3	3	100	3/3	13	8	61.5	8/13	FALSE	FALSE
FISH benchmarking	Supplementary Figure 6E event-level FISH benchmark	CNA | del(13q) | BM cfDNA	CNA	cna_shared_alt0.5_cov0.4_tf0	cna_shared_alt0.5_cov0.4_tf0	TRUE	NA	NA	NA	NA	NA	NA	NA	NA	NA	NA	NA	NA	NA	NA	NA	NA	NA	NA	NA	NA	NA	NA	NA	NA	NA	del(13q)	BM cfDNA	NA	10	NA	NA	NA	NA	1	0	0	0/1	9	5	55.6	5/9	TRUE	FALSE
FISH benchmarking	Supplementary Figure 6E event-level FISH benchmark	CNA | del(13q) | PB cfDNA	CNA	cna_shared_alt0.5_cov0.4_tf0	cna_shared_alt0.5_cov0.4_tf0	TRUE	NA	NA	NA	NA	NA	NA	NA	NA	NA	NA	NA	NA	NA	NA	NA	NA	NA	NA	NA	NA	NA	NA	NA	NA	NA	del(13q)	PB cfDNA	NA	10	NA	NA	NA	NA	1	1	100	1/1	9	4	44.4	4/9	TRUE	FALSE
FISH benchmarking	Supplementary Figure 6E event-level FISH benchmark	CNA | del(17p) | BM plasma cells	CNA	cna_shared_alt0.5_cov0.4_tf0	cna_shared_alt0.5_cov0.4_tf0	TRUE	NA	NA	NA	NA	NA	NA	NA	NA	NA	NA	NA	NA	NA	NA	NA	NA	NA	NA	NA	NA	NA	NA	NA	NA	NA	del(17p)	BM plasma cells	NA	6	NA	NA	NA	NA	0	0	NA	0/0	6	6	100	6/6	TRUE	FALSE
FISH benchmarking	Supplementary Figure 6E event-level FISH benchmark	CNA | del(17p) | BM cfDNA	CNA	cna_shared_alt0.5_cov0.4_tf0	cna_shared_alt0.5_cov0.4_tf0	TRUE	NA	NA	NA	NA	NA	NA	NA	NA	NA	NA	NA	NA	NA	NA	NA	NA	NA	NA	NA	NA	NA	NA	NA	NA	NA	del(17p)	BM cfDNA	NA	21	NA	NA	NA	NA	2	0	0	0/2	19	19	100	19/19	TRUE	FALSE
FISH benchmarking	Supplementary Figure 6E event-level FISH benchmark	CNA | del(17p) | PB cfDNA	CNA	cna_shared_alt0.5_cov0.4_tf0	cna_shared_alt0.5_cov0.4_tf0	TRUE	NA	NA	NA	NA	NA	NA	NA	NA	NA	NA	NA	NA	NA	NA	NA	NA	NA	NA	NA	NA	NA	NA	NA	NA	NA	del(17p)	PB cfDNA	NA	23	NA	NA	NA	NA	2	0	0	0/2	21	21	100	21/21	TRUE	FALSE
FISH benchmarking	Supplementary Figure 6E event-level FISH benchmark	CNA | del(1p) | BM plasma cells	CNA	cna_shared_alt0.5_cov0.4_tf0	cna_shared_alt0.5_cov0.4_tf0	TRUE	NA	NA	NA	NA	NA	NA	NA	NA	NA	NA	NA	NA	NA	NA	NA	NA	NA	NA	NA	NA	NA	NA	NA	NA	NA	del(1p)	BM plasma cells	NA	3	NA	NA	NA	NA	0	0	NA	0/0	3	3	100	3/3	TRUE	FALSE
FISH benchmarking	Supplementary Figure 6E event-level FISH benchmark	CNA | del(1p) | BM cfDNA	CNA	cna_shared_alt0.5_cov0.4_tf0	cna_shared_alt0.5_cov0.4_tf0	TRUE	NA	NA	NA	NA	NA	NA	NA	NA	NA	NA	NA	NA	NA	NA	NA	NA	NA	NA	NA	NA	NA	NA	NA	NA	NA	del(1p)	BM cfDNA	NA	13	NA	NA	NA	NA	2	0	0	0/2	11	8	72.7	8/11	TRUE	FALSE
FISH benchmarking	Supplementary Figure 6E event-level FISH benchmark	CNA | del(1p) | PB cfDNA	CNA	cna_shared_alt0.5_cov0.4_tf0	cna_shared_alt0.5_cov0.4_tf0	TRUE	NA	NA	NA	NA	NA	NA	NA	NA	NA	NA	NA	NA	NA	NA	NA	NA	NA	NA	NA	NA	NA	NA	NA	NA	NA	del(1p)	PB cfDNA	NA	15	NA	NA	NA	NA	2	0	0	0/2	13	11	84.6	11/13	TRUE	FALSE
