## Supplementary Table 12 for "Matched marrow and blood profiling reveals compartment- and feature-specific liquid-biopsy signals in multiple myeloma"

table_section	analysis_component	row_label	domain	framework_id	compartment	metric	value	numerator	denominator	percent	denominator_definition
Denominator definitions	main_text_detectability	Main-text BM-dominant callable subset	BCR	BCR_BM_dominant_clonotype	NA	n_callable_patients	34	NA	34	NA	Strict BM-dominant callable subset used for Figure 4 BCR detectability.
Denominator definitions	calibration_only_target_callable_BM	Calibration-only BM cfDNA target-callable denominator	BCR	BCR_BM_dominant_clonotype	BM cfDNA	n_callable_patients	39	NA	39	NA	Strict-oncoprint target-callable calibration denominator at target locus >=10 and matched reads >=5.
Denominator definitions	calibration_only_target_callable_PB	Calibration-only PB cfDNA target-callable denominator	BCR	BCR_BM_dominant_clonotype	PB cfDNA	n_callable_patients	41	NA	41	NA	Strict-oncoprint target-callable calibration denominator at target locus >=10 and matched reads >=5.
Criteria	BM_dominant_reference_rule	BM dominant-clonotype reference rule	BCR	BCR_BM_dominant_clonotype	NA	criteria	Top productive BM-cell clonotype at the locus required >=5 reads, >=10% of productive reads, no top-read tie, and >=1.5x dominance over runner-up when present.	NA	NA	NA	Qualification rule for BM dominant reference clonotype; no cohort denominator.
Criteria	target_recovery_rule	Target compartment recovery rule	BCR	BCR_BM_dominant_clonotype	NA	criteria	Target cfDNA locus required >=10 productive reads and >=5 reads matching the BM-dominant clonotype.	NA	NA	NA	Recovery rule applied after BM dominant reference qualification.
Main-text detectability	Figure 4 BCR detectability	PB cfDNA BCR recovery	BCR	BCR_BM_dominant_clonotype	PB cfDNA	n_detected_over_n_total	31/34	31	34	91.2	Main-text BM-dominant callable detectability subset.
Main-text detectability	Figure 4 BCR detectability	BM cfDNA BCR recovery	BCR	BCR_BM_dominant_clonotype	BM cfDNA	n_detected_over_n_total	31/34	31	34	91.2	Main-text BM-dominant callable detectability subset.
Calibration-only threshold performance	strict_oncoprint_target_rule	BM cfDNA callable patients	BCR	BCR_BM_dominant_clonotype	BM cfDNA	n_callable_patients	39	NA	39	NA	Calibration-only strict-oncoprint target-callable denominator at target locus >=10 and matched reads >=5.
Calibration-only threshold performance	strict_oncoprint_target_rule	BM cfDNA recovered patients	BCR	BCR_BM_dominant_clonotype	BM cfDNA	n_recovered_patients	35/39	35	39	89.7	Calibration-only recovered/callable under strict-oncoprint target rule.
Calibration-only threshold performance	strict_oncoprint_target_rule	PB cfDNA callable patients	BCR	BCR_BM_dominant_clonotype	PB cfDNA	n_callable_patients	41	NA	41	NA	Calibration-only strict-oncoprint target-callable denominator at target locus >=10 and matched reads >=5.
Calibration-only threshold performance	strict_oncoprint_target_rule	PB cfDNA recovered patients	BCR	BCR_BM_dominant_clonotype	PB cfDNA	n_recovered_patients	37/41	37	41	90.2	Calibration-only recovered/callable under strict-oncoprint target rule.
Target-locus callability	locus_callability	BM cfDNA IGH callable loci	BCR	BCR_BM_dominant_clonotype	BM cfDNA	n_callable_loci	26	26	34	76.5	Locus-level target callability for BM-dominant reference loci.
Target-locus callability	locus_recovery	BM cfDNA IGH recovered loci	BCR	BCR_BM_dominant_clonotype	BM cfDNA	n_recovered_loci	17	17	34	50	Locus-level recovery among BM-dominant reference loci.
Target-locus callability	locus_callability	BM cfDNA IGK callable loci	BCR	BCR_BM_dominant_clonotype	BM cfDNA	n_callable_loci	27	27	30	90	Locus-level target callability for BM-dominant reference loci.
Target-locus callability	locus_recovery	BM cfDNA IGK recovered loci	BCR	BCR_BM_dominant_clonotype	BM cfDNA	n_recovered_loci	21	21	30	70	Locus-level recovery among BM-dominant reference loci.
Target-locus callability	locus_callability	BM cfDNA IGL callable loci	BCR	BCR_BM_dominant_clonotype	BM cfDNA	n_callable_loci	18	18	23	78.3	Locus-level target callability for BM-dominant reference loci.
Target-locus callability	locus_recovery	BM cfDNA IGL recovered loci	BCR	BCR_BM_dominant_clonotype	BM cfDNA	n_recovered_loci	15	15	23	65.2	Locus-level recovery among BM-dominant reference loci.
Target-locus callability	locus_callability	PB cfDNA IGH callable loci	BCR	BCR_BM_dominant_clonotype	PB cfDNA	n_callable_loci	27	27	35	77.1	Locus-level target callability for BM-dominant reference loci.
Target-locus callability	locus_recovery	PB cfDNA IGH recovered loci	BCR	BCR_BM_dominant_clonotype	PB cfDNA	n_recovered_loci	24	24	35	68.6	Locus-level recovery among BM-dominant reference loci.
Target-locus callability	locus_callability	PB cfDNA IGK callable loci	BCR	BCR_BM_dominant_clonotype	PB cfDNA	n_callable_loci	28	28	31	90.3	Locus-level target callability for BM-dominant reference loci.
Target-locus callability	locus_recovery	PB cfDNA IGK recovered loci	BCR	BCR_BM_dominant_clonotype	PB cfDNA	n_recovered_loci	24	24	31	77.4	Locus-level recovery among BM-dominant reference loci.
Target-locus callability	locus_callability	PB cfDNA IGL callable loci	BCR	BCR_BM_dominant_clonotype	PB cfDNA	n_callable_loci	18	18	26	69.2	Locus-level target callability for BM-dominant reference loci.
Target-locus callability	locus_recovery	PB cfDNA IGL recovered loci	BCR	BCR_BM_dominant_clonotype	PB cfDNA	n_recovered_loci	15	15	26	57.7	Locus-level recovery among BM-dominant reference loci.
